# Outbreak and Postnatal Antibiotic Exposures Drive the Development Trajectory of the Nasopharyngeal Microbiota in the First Year of Life

**DOI:** 10.1101/2023.09.14.23295567

**Authors:** Polona Rajar, Achal Dhariwal, Gabriela Salvadori, Heidi Aarø Åmdal, Dag Berild, Ulf R. Dahle, Drude Fugelseth, Gorm Greisen, Ulrik Lausten-Thomsen, Ola Didrik Saugstad, Fernanda Cristina Petersen, Kirsti Haaland

**Affiliations:** Department of Neonatal Intensive Care, Division of Paediatric and Adolescent Medicine, Oslo University Hospital, Oslo, Norway; Institute of Oral Biology, Faculty of Dentistry, University of Oslo, Oslo, Norway; Department of Infectious Diseases, Oslo University Hospital, Oslo, Norway; Institute of Clinical Medicine, Faculty of Medicine, Oslo University, Oslo, Norway; Centre for Antimicrobial Resistance, Norwegian Institute of Public Health, Oslo, Norway; Department of Neonatology, Copenhagen University Hospital Rigshospitalet, Copenhagen, Denmark; Department of Pediatric Research, University of Oslo, Oslo, Norway

**Keywords:** whole metagenomic sequencing, nasopharyngeal, respiratory, microbiome, preterm birth, hospital outbreak, antibiotics

## Abstract

Early exposure to antibiotics and prolonged hospitalization in preterm infants may perturb microbiome development and contribute to adverse health outcomes. Although nasopharyngeal microbiomes are linked to respiratory infections, their early development is underexplored and often assessed with 16S rRNA sequencing, which lacks species-level resolution. Here, we investigated nasopharyngeal microbiota dynamics in 66 preterm infants by performing whole metagenome sequencing on 345 nasopharyngeal aspirates collected from birth until 6 months corrected age (∼7-10 months chronological age). The nasopharyngeal microbiota exhibited highly individualized and age-structured patterns shaped by postnatal antibiotic exposure and hospitalization. Postnatal antibiotic exposure had pronounced effects on microbial diversity, composition, stability and maturation, with some effects persisting to six months corrected age. An unexpected *Serratia marcescens* outbreak in the NICU left a lasting signature, with persistent carriage observed in over 90% of post-outbreak infants at 6 months corrected age. *S. marcescens* established a stable, self-reinforcing community type emerging exclusively after the outbreak, with a machine learning model accurately predicting persistent carriage from early microbiome composition, even after excluding *S. marcescens* from the analysis. These findings underscore the importance of understanding how postnatal antibiotics and NICU outbreaks shape nasopharyngeal microbiome trajectories, with potential long-term respiratory health implications.
