## Supplementary Tables for "Outbreak and Postnatal Antibiotic Exposures Drive the Development Trajectory of the Nasopharyngeal Microbiota in the First Year of Life": Supplementary Table E2.xlsx

### Sheet: Sheet1
Supplementary Table E1: Overview of sample processing.
ALL infants (n=66)
Time points	1	2	3	4	5	6	Overall
DOL range	0-3	4-9	12-19	20-31	32-76	229-288
NPA samples collected	65	65	65	62	51	61	369
Excluded prior to library preparation	8	5	3	1	3	4	24
Exclusion rate (%)	12%	8%	5%	2%	6%	7%	7%
Samples successfully sequenced	57	60	62	61	48	57	345
Excluded: zero reads after decontamination	6	0	2	0	1	0	9
Excluded: duplicate timepoint sample	0	1	2	1	1	0	5
Samples included in final analysis	51	59	58	60	46	57	331
Antibiotic-naive infants (n=21)
Time points	1	2	3	4	5	6	Overall
DOL range	0-3	4-9	12-19	20-31	32-76	229-288
NPA samples collected	20	21	21	19	9	18	108
Excluded prior to library preparation	2	1	0	0	0	0	3
Exclusion rate (%)	10%	5%	0%	0%	0%	0%	3%
Samples successfully sequenced	18	20	21	19	9	18	105
Excluded: zero reads after decontamination	3	0	1	0	0	0	4
Excluded: duplicate timepoint sample	0	0	0	0	0	0	0
Samples included in final analysis	15	20	20	19	9	18	101
Antibiotic-exposed infants (n=45)
Time points	1	2	3	4	5	6	Overall
DOL range	0-3	4-9	12-19	20-31	32-76	229-288
NPA samples collected	45	44	44	43	42	43	261
Excluded prior to library preparation	6	4	3	1	3	4	21
Exclusion rate (%)	13%	9%	7%	2%	7%	9%	8%
Samples successfully sequenced	39	40	41	42	39	39	240
Excluded: zero reads after decontamination	3	0	1	0	1	0	5
Excluded: duplicate timepoint sample	0	1	2	1	1	0	5
Samples included in final analysis	36	39	38	41	37	39	230
