## Supplementary Tables for "Outbreak and Postnatal Antibiotic Exposures Drive the Development Trajectory of the Nasopharyngeal Microbiota in the First Year of Life": Supplementary Table E3.xlsx

### Sheet: Supplementary Table E2
Sample number	Qubit Conc. (ng/µl)	Femto 16S DNA quantification (ng/µl)	Femto Human DNA quantification (ng/µl)	Total PCR DNA yield	Lib. Prep. Volume used (µl)	Library Qubit conc. (ng/µl)	Size adjusted (nM)	Final pool conc (nM)	Raw reads	Reads after trimming	Human reads	Remaining (clean) reads	Estimated Bacterial Reads (MetaPhlAn4)	Estimated Eukaryotic Reads (MetaPhlAn4)
1	0.001	0.00278986	0.00783422	0.318722	30	0.001	0.5	5	14761453	14755392	11013881	3741511	6524352	1866
2	0.396	0.01088	1.37428	41.5548	30	13.3	42.07	5	31855046	31839166	30980002	859164	601341	0
3	1.19	0.5711	6.22031	203.742	10	26.2	87.0548	5	39910775	39890560	36833048	3057512	3120266	0
4	1.12	0.8767	5.51576	191.774	10	20.2	69.7177	5	40106350	40091855	25583284	14508571	18639730	0
5	0.162	0.02726	0.346092	11.2006	30	5.06	17.1898	5	24842519	24830245	21698513	3131732	4548289	7608
6	0.108	0.003192	0.0353581	1.1565	30	0.712	2.25688	5	35596065	35580507	25987919	9592588	17016869	9707
7	0.108	0.00367	0.0290179	0.980637	30	0.542	1.75473	5	30922621	30909029	21317914	9591115	17637494	8128
8	3.86	1.18	23.4648	739.343	3	26.8	89.0484	5	45866012	45836629	43689971	2146658	1744390	0
9	0.526	0.02794	2.41174	73.1903	20	14.2	47.0791	5	28951800	28937029	28067763	869266	680991	0
10	0.152	0.004281	0.434867	13.1744	30	8.56	27.9519	5	28572198	28558288	27138560	1419728	1998545	0
11	0.001	0.0252596	0.00408389	0.880305	30	0.28	0.912349	5	31295513	31289192	3442930	27846262	47680757	5173
12	0.001	0.00818813	0.000972475	0.274818	30	0.38	1.24623	5	28111312	28104732	1287018	26817714	51897047	25634
13	0.1	0.002147	0.00441373	0.196822	30	0.156	0.508309	5	26828329	26816417	10163803	16652614	31269160	2205
14	0.142	0.0181575	0.0191992	1.1207	30	0.766	2.42805	5	30178530	30136003	14681326	15454677	22307443	0
15	2.9	0.00988197	11.4706	344.415	4	12.2	39.4133	5	40536059	40510545	39823607	686938	53090	0
16	0.812	0.326998	1.93479	67.8537	14	9.12	30.9132	5	39144863	39111293	35099737	4011556	3014306	0
17	0.001	0.003486	0.0114903	0.449288	30	0.688	2.2466	5	29846245	29834055	14399648	15434407	27778273	1222
18	0.1	0.00231	0.00239298	0.141089	30	0.001	0.5	5	14812111	14807924	3513846	11294078	21711868	0
19	2.04	0.005038	6.38328	191.649	5	12.6	40.7056	5	55950976	55902135	54657097	1245038	121128	0
20	6.42	0.05462	23.1316	695.586	2	12.5	40.3825	5	40761368	40730958	39037225	1693733	1229917	0
21	9.22	4.64503	36.1495	1223.84	2	18.6	57.9873	5	46475862	46457936	37846251	8611685	12519464	0
22	1.17	0.203533	5.50021	171.112	10	18.2	56.7402	5	29528503	29512754	27540472	1972282	1952258	0
23	6.66	0.384836	9.91717	309.06	2	4.46	13.9908	5	44121195	44054464	41765628	2288836	934212	0
24	0.001	0.004694	0.000448805	0.154284	30	0.286	0.9319	5	14073240	14069842	331444	13738398	26338583	0
25	0.196	0.006654	0.596645	18.099	30	7.38	24.7934	5	27718788	27683386	26473116	1210270	1310825	0
26	0.1	0.01358	0.178615	5.76584	30	2.94	10.147	5	30270838	30256072	26479542	3776530	6156839	243
27	0.424	0.3366	0.215767	16.571	30	0.97	3.11376	5	49542796	49483919	35050025	14433894	15853396	0
28	1.37	0.2758	11.962	367.133	10	3.6	11.5075	5	37996875	37978461	36894669	1083792	527178	0
29	0.216	0.09846	0.991953	32.7124	30	7.96	26.7419	5	38045611	38021180	34100541	3920639	4775409	0
30	0.108	0.006495	0.00659919	0.392826	30	0.206	0.671228	5	28267450	28256137	5690538	22565599	41630943	10223
31	0.158	0.007475	0.420644	12.8436	30	8.5	27.756	5	26235959	26223571	24552202	1671369	2561099	0
32	7.94	0.008493	38.8665	1166.25	1.5	6.3	20.7962	5	54080310	54055124	53204402	850722	19722	0
33	0.134	Excluded before WMS	Excluded before WMS	Excluded before WMS	Excluded before WMS	Excluded before WMS	Excluded before WMS	Excluded before WMS	Excluded before WMS	Excluded before WMS	Excluded before WMS	Excluded before WMS	Excluded before WMS	Excluded before WMS
34	0.23	0.005302	0.262106	8.02223	30	2.38	7.46596	5	49633577	49562048	46941756	2620292	2687283	0
35	9.58	0.00812065	42.8657	1286.22	1.5	15.8	52.3838	5	53264725	53237945	52475432	762513	18433	0
36	0.105	0.005942	0.000870747	0.204382	30	0.146	0.475725	5	28534570	28527608	852854	27674754	52324430	3270
37	3.3	1.04	12.5424	407.472	3.5	4.42	13.8654	5	92849444	92777731	85770227	7007504	4004772	0
38	0.1	0.00678291	0.0385398	1.35968	30	1.26	3.97727	5	33896907	33882627	20197425	13685202	25751803	28392
39	2.42	0.006167	19.9243	597.915	5	6.28	20.7302	5	64944941	64901288	63689796	1211492	54336	0
40	0.196	0.002981	0.340266	10.2974	30	3.36	10.7403	5	28579212	28564340	27370218	1194122	1373611	0
41	1.22	0.003508	10.5146	315.544	10	12.8	41.3517	5	57426094	57394417	56302815	1091602	302773	0
42	0.108	Excluded before WMS	Excluded before WMS	Excluded before WMS	Excluded before WMS	Excluded before WMS	Excluded before WMS	Excluded before WMS	Excluded before WMS	Excluded before WMS	Excluded before WMS	Excluded before WMS	Excluded before WMS	Excluded before WMS
43	1.81	0.0100297	3.49941	105.283	6	11	37.2024	5	29661664	29645623	29124985	520638	243511	0
44	0.001	0.005928	0.0122279	0.544677	30	0.468	1.51515	5	33913314	33903615	9561153	24342462	47088758	12510
45	0.001	0.00558	0.018604	0.725519	30	0.506	1.63818	5	28179528	28168936	13380821	14788115	27747104	37974
46	0.116	0.01888	0.0160691	1.04847	30	0.974	3.12661	5	27712067	27705430	6084563	21620867	41747227	9516
47	0.232	0.02179	0.057119	2.36727	30	1.1	3.77074	5	29143698	29134552	11681668	17452884	33138327	3241
48	0.348	0.006403	2.12063	63.8109	30	8.12	26.5152	5	55361399	55329653	54024394	1305259	645641	401
49	1.3	5.47135	6.10137	347.182	9	28.2	93.7002	5	38261588	38243133	37633417	609716	87658	0
50	0.258	0.01458	0.490159	15.1422	30	9.78	31.5953	5	35890650	35848446	33843483	2004963	2216364	0
51	0.598	0.006527	1.45553	43.8616	20	4.62	15.6951	5	48515836	48434109	46983786	1450323	476548	0
52	0.398	1.59	0.239779	54.8934	30	27.4	91.042	5	35848053	35837569	4361067	31476502	60981212	0
53	0.248	0.01912	0.358257	11.3213	30	3.82	12.5008	5	34434233	34414250	32019563	2394687	3391650	0
54	0.001	0.1391	0.0684934	6.2278	30	5.36	18.3323	5	2550	2549	680	1869	243	0
55	0.001	0.004606	0.00519393	0.293998	30	0.514	1.66408	5	26470453	26463326	7666968	18796358	34465949	6936
56	0.122	Excluded before WMS	Excluded before WMS	Excluded before WMS	Excluded before WMS	Excluded before WMS	Excluded before WMS	Excluded before WMS	Excluded before WMS	Excluded before WMS	Excluded before WMS	Excluded before WMS	Excluded before WMS	Excluded before WMS
57	2.22	0.02619	0.550893	17.3125	5	6.5	21.3633	5	35249030	35136087	32505167	2630920	1304268	0
58	45.8	0.08117	19.9121	599.798	3	3.72	12.1736	5	51362568	51325430	46121354	5204076	4213565	0
59	0.204	0.1719	0.552899	21.744	30	9.44	31.9978	5	30523020	30509202	23418660	7090542	9670701	0
60	0.104	0.009391	0.0720134	2.44213	30	1.02	3.4965	5	28866319	28844792	23633154	5211638	8919597	911
61	0.314	Excluded before WMS	Excluded before WMS	Excluded before WMS	Excluded before WMS	Excluded before WMS	Excluded before WMS	Excluded before WMS	Excluded before WMS	Excluded before WMS	Excluded before WMS	Excluded before WMS	Excluded before WMS	Excluded before WMS
62	3.3	0.04603	12.0943	364.209	4	20.6	71.0982	5	43396242	43373926	42706773	667153	273796	0
63	0.11	0.001891	0.00898103	0.326161	30	0.22	0.716846	5	24225131	24184797	13199153	10985644	15543942	4075
64*	3.62	0.02401	5.90642	177.913	3	6.08	20.07	5	36942500	36906146	36101821	804325
65	0.83	1.55	1.41087	88.8261	14	6.4	21.0346	5	44497295	44434402	31419954	13014448	14367649	0
66	2.78	7.35	1.0473	251.919	4	11.3	38.217	5	30204969	30182909	6661160	23521749	20257677	0
67	0.1	0.005705	0.00208867	0.23381	30	0.534	1.72883	5	26898164	26892690	1687602	25205088	45190463	28941
68	0.15	0.005529	0.152399	4.73785	30	3.24	11.1824	5	38428081	38374038	35275250	3098788	4041077	853
69	0.232	0.04781	0.0237802	2.14771	30	1.34	4.2298	5	29431435	29410921	8503421	20907500	38301918	2842
70	4.62	0.5091	22.474	689.493	3	16.5	54.7046	5	57204094	57179485	52960786	4218699	5559216	0
71	0.908	0.4516	5.99273	193.33	12	16.5	51.4403	5	54465930	54440136	41204154	13235982	17332206	0
72	0.136	0.007274	0.136187	4.30383	30	3.44	10.996	5	30578508	30555753	25444277	5111476	4755107	548
73	0.45	Excluded before WMS	Excluded before WMS	Excluded before WMS	Excluded before WMS	Excluded before WMS	Excluded before WMS	Excluded before WMS	Excluded before WMS	Excluded before WMS	Excluded before WMS	Excluded before WMS	Excluded before WMS	Excluded before WMS
74	0.001	Excluded before WMS	Excluded before WMS	Excluded before WMS	Excluded before WMS	Excluded before WMS	Excluded before WMS	Excluded before WMS	Excluded before WMS	Excluded before WMS	Excluded before WMS	Excluded before WMS	Excluded before WMS	Excluded before WMS
75	0.29	0.005849	0.380203	11.5816	30	8.54	27.8866	5	25436251	25423344	23673750	1749594	2554854	0
76	0.102	Excluded before WMS	Excluded before WMS	Excluded before WMS	Excluded before WMS	Excluded before WMS	Excluded before WMS	Excluded before WMS	Excluded before WMS	Excluded before WMS	Excluded before WMS	Excluded before WMS	Excluded before WMS	Excluded before WMS
77	8.68	5.83	38.4457	1328.27	2	22	75.9301	5	48663955	48638612	42097021	6541591	5786663	0
78	0.256	0.00522934	0.316283	9.64536	30	17.6	54.8697	5	27786818	27772831	26880087	892744	945931	0
79	0.194	Excluded before WMS	Excluded before WMS	Excluded before WMS	Excluded before WMS	Excluded before WMS	Excluded before WMS	Excluded before WMS	Excluded before WMS	Excluded before WMS	Excluded before WMS	Excluded before WMS	Excluded before WMS	Excluded before WMS
80	1.4	0.0309118	0.392219	12.6939	30	9	30.5064	5	87400259	87352587	79798222	7554365	11167399	11212
81	6.32	0.0255998	0.054177	2.3933	30	4.48	14.0536	5	44542580	44394560	23599474	20795086	18013973	0
82	1.77	0.308071	0.00602405	9.42286	30	7.84	26.3388	5	43764847	43740123	864797	42875326	40606716	0
83	0.302	Excluded before WMS	Excluded before WMS	Excluded before WMS	Excluded before WMS	Excluded before WMS	Excluded before WMS	Excluded before WMS	Excluded before WMS	Excluded before WMS	Excluded before WMS	Excluded before WMS	Excluded before WMS	Excluded before WMS
84	0.164	Excluded before WMS	Excluded before WMS	Excluded before WMS	Excluded before WMS	Excluded before WMS	Excluded before WMS	Excluded before WMS	Excluded before WMS	Excluded before WMS	Excluded before WMS	Excluded before WMS	Excluded before WMS	Excluded before WMS
85	0.254	0.00412181	0.227334	6.94368	30	7	23.0066	5	35197777	35177259	34236003	941256	651218	0
86	0.001	0.0137227	0.0264723	1.20585	30	1.3	4.10354	5	28423053	28408167	23773990	4634177	8025300	1453
87	8.94	0.834857	19.0083	595.295	1.5	26.6	88.3838	5	66938909	66905387	64680249	2225138	1323990	0
88	1.77	2.50973	0.198581	81.2492	6	7.04	23.1381	5	30976709	30958246	4982552	25975694	27238168	30849
89	0.218	0.0043878	0.225202	6.88769	30	13.9	43.9679	5	25774477	25760044	24970857	789187	832570	0
90	0.608	0.0078732	0.35707	10.9483	30	8.04	27.0107	5	46594816	46555570	45060476	1495094	885954	859
91	5.54	0.0301358	2.95459	89.5417	2	11.2	37.8788	5	36674226	36641370	35795529	845841	193913	0
92	120	1.77131	171.691	5203.88	0.5	9.66	32.7435	5	43651935	43628888	42704455	924433	234454	0
93*	1.84	0.0593157	2.82622	86.5661	6	13	41.121	5	53178273	53147304	51682818	1464486
94	25.2	0.0839954	21.293	641.308	6	25.8	85.7257	5	26581683	26567911	26118657	449254	111537	0
95*	32.8	0.14247	9.86937	300.355	9	16.2	53.71	5	33533344	33517467	32593464	924003
96	0.116	0.00816463	0.0451054	1.5981	30	2.84	9.02103	5	26810898	26796813	22625616	4171197	7337329	2880
97	0.001	Excluded before WMS	Excluded before WMS	Excluded before WMS	Excluded before WMS	Excluded before WMS	Excluded before WMS	Excluded before WMS	Excluded before WMS	Excluded before WMS	Excluded before WMS	Excluded before WMS	Excluded before WMS	Excluded before WMS
98	3.74	0.513991	10.5512	331.955	3	13.2	41.7537	5	58839964	58808362	56479198	2329164	1354558	0
99	0.7	0.0659051	0.544973	18.3264	15	5.7	19.4952	5	34287072	34269930	32011993	2257937	1804848	0
100	0.001	0.00965884	0.00670049	0.49078	30	0.278	0.905833	5	15205867	15194626	10165645	5028981	7283529	6312
101	0.001	0.0150667	0.0264528	1.24559	30	0.648	2.11599	5	25352802	25340974	17992496	7348478	10975087	6585
102	2.02	0.00445704	2.03444	61.1669	5	6.12	20.202	5	26405200	26391276	25974706	416570	94541	0
103	0.001	0.0134128	0.013674	0.812604	30	0.678	2.21395	5	26080501	26067155	16513464	9553691	17095699	9101
104	13.6	0.665841	4.09166	142.725	1	11.3	38.217	5	22764460	22752830	20748076	2004754	1990675	0
105	0.001	0.00351718	0.00089036	0.132226	30	0.186	0.606061	5	20970229	20964496	3419609	17544887	32271145	35217
106	0.102	0.00488078	0.00261924	0.225	30	1.09	3.73646	5	28332496	28321717	15003675	13318042	24354773	24380
107	0.136	0.00645203	0.248371	7.64468	30	8.7	28.4091	5	25417024	25402812	24388856	1013956	1244948	0
108	2.1	0.0628168	0.806894	26.0913	5	3.12	10.7683	5	23449418	23437298	22280369	1156929	1353358	0
109	0.55	0.00556566	1.03781	31.3014	20	10.8	34.8905	5	42253429	42226966	41358965	868001	223988	0
110	0.104	0.0137746	0.0701733	2.51844	30	2.38	7.46596	5	25658963	25646043	20242839	5403204	9556917	2542
111	0.984	3.34737	0.122857	104.107	11	11.7	37.798	5	29797073	29779358	3943412	25835946	41953292	0
112	0.001	0.00689684	0.00154976	0.253398	30	0.348	1.14128	5	20802649	20795130	2497726	18297404	34287366	39486
113	0.11	0.00642362	0.0268859	0.999286	30	0.672	2.19436	5	25746948	25734537	17803926	7930611	14307972	25345
114	43.6	0.411479	11.3201	351.947	2	4	13.0899	5	28150185	28134603	27502567	632036	557061	0
115	0.2	0.00641228	0.0357256	1.26414	30	1.48	4.68147	5	27829240	27816466	21557003	6259463	11123473	6646
116	0.252	0.0988059	0.0371045	4.07731	30	7.08	23.2696	5	22118844	22109889	3904962	18204927	20699291	0
117	0.152	0.00649942	0.03147	1.13908	30	0.466	1.52827	5	31622401	31605374	25442873	6162501	10287505	4582
118	0.174	0.00840015	0.0147521	0.694568	30	0.782	2.47876	5	29208690	29197391	17303758	11893633	22076486	11409
119	0.194	0.00502461	0.129271	4.02887	30	2.84	9.02103	5	27475272	27457851	25839804	1618047	2472504	0
120	0.566	0.00517563	0.0836768	2.66557	30	1.83	5.93732	5	22266609	22253052	20695679	1557373	2376629	0
121	2.34	0.21712	0.949891	35.0103	5	9.34	31.6589	5	26201196	26188557	22868983	3319574	4112632	0
122	0.384	0.195619	0.369836	16.9636	26	5.08	17.2578	5	33790528	33772729	28966515	4806214	6130998	0
123	0.104	0.0126448	0.000764917	0.402291	30	0.638	2.02655	5	28686631	28676796	1679787	26997009	50730938	2582
124	0.198	0.00520254	0.0407507	1.3786	30	0.55	1.74703	5	36678862	36580731	32369824	4210907	6177571	1650
125	0.71	0.174931	0.184709	10.7892	30	2.26	7.08953	5	37839541	37794781	27178195	10616586	16527291	0
126*	0.11	0.00563274	0.00571274	0.340364	30	0.552	1.75338	5	24355559	24348242	9865673	14482569
127	0.13	0.0514605	0.00155556	1.59048	30	2.9	10.009	5	27688873	27682506	593223	27089283	46888588	0
128	0.186	0.0352184	0.105043	4.20783	30	2	6.48887	5	31005030	30983206	27167769	3815437	4010315	0
129	0.001	0.0099287	0.0218414	0.953102	30	0.674	2.20089	5	28691309	28680175	17478848	11201327	19014765	13028
130	0.128	0.00504701	0.00415015	0.275915	30	0.252	0.821114	5	33163819	33076882	19478139	13598743	24471541	4237
131	0.102	0.00904304	0.00669464	0.472131	30	0.908	2.91474	5	30355396	30333458	10674902	19658556	36501803	11681
132	0.001	0.00900977	0.0011637	0.305204	30	0.358	1.17408	5	28469478	28462576	2126754	26335822	49027154	53684
133	0.001	0.0111678	0.00195668	0.393734	30	0.324	1.05572	5	29387051	29378592	3026490	26352102	49461561	20436
134	4.28	0.51289	1.23711	52.5	3	15.4	51.0576	5	21525412	21514611	17639499	3875112	4805054	0
135	0.16	0.113802	0.0569292	5.12195	30	6.1	20.136	5	27351230	27343276	11438283	15904993	29995564	0
136	0.108	0.00777742	0.0487622	1.69619	30	1.91	6.19687	5	41077876	40995303	36313580	4681723	6710850	5477
137	0.166	0.00356195	0.00246582	0.180833	30	0.31	1.0101	5	31372046	31329501	14342527	16986974	30555257	14523
138	0.196	0.0271171	0.00154523	0.859871	30	1.46	4.61821	5	21667917	21662586	846609	20815977	38012718	2098
139	0.246	Excluded before WMS	Excluded before WMS	Excluded before WMS	Excluded before WMS	Excluded before WMS	Excluded before WMS	Excluded before WMS	Excluded before WMS	Excluded before WMS	Excluded before WMS	Excluded before WMS	Excluded before WMS	Excluded before WMS
140	0.001	0.00759266	0.162622	5.10644	30	0.386	1.26591	5	24503529	24497786	2632209	21865577	40326109	132660
141	0.156	0.0954685	0.220688	9.48468	30	9.44	31.9978	5	32823359	32806877	26585210	6221667	5577652	0
142	0.116	0.0185536	0.13011	4.4599	30	5.94	19.6078	5	26789831	26776365	22169024	4607341	8228927	6850
143	0.001	0.00422335	0.00116228	0.161569	30	0.001	0.5	5	16419421	16413314	5410773	11002541	20260708	5129
144	0.1	0.01475	0.0104172	0.755017	30	1.07	3.6679	5	28868505	28824611	15804756	13019855	23248412	5223
145	46.2	1.7036	11.3432	391.406	1	17.6	54.8697	5	68758449	68723244	64664655	4058589	2859865	0
146	0.136	0.0725315	0.0538103	3.79025	30	5.74	19.632	5	27991964	27982871	14284127	13698744	19647050	2456
147	0.438	0.996064	0.04353	31.1878	27	23.4	80.7621	5	44122077	44100060	4324621	39775439	40845975	0
148	0.108	Excluded before WMS	Excluded before WMS	Excluded before WMS	Excluded before WMS	Excluded before WMS	Excluded before WMS	Excluded before WMS	Excluded before WMS	Excluded before WMS	Excluded before WMS	Excluded before WMS	Excluded before WMS	Excluded before WMS
149	0.001	0.00550512	0.00321783	0.261689	30	0.58	1.84232	5	34088776	34074571	7819045	26255526	50006835	84705
150	0.222	0.0115386	0.103747	3.45856	30	2.42	7.59144	5	49098371	49046509	45370669	3675840	3852900	0
151	0.704	0.0165458	0.0211009	1.1294	30	2.44	7.86589	5	32314455	32285924	9131619	23154305	14265521	0
152	0.292	0.35982	0.0143212	11.2242	30	18.5	57.6755	5	22464896	22456470	1508189	20948281	28247997	25964
153	0.104	0.00456321	0.00314511	0.231249	30	0.578	1.83597	5	31137540	31123259	6829441	24293818	46487359	19458
154	1.61	0.0192761	0.0867115	3.17963	30	3.04	10.4922	5	33191448	33139128	27972056	5167072	7855248	999
155	14.7	0.00592802	9.24663	277.577	1	12.5	40.3825	5	47922787	47895590	46995618	899972	69415	0
156	2.44	0.989062	0.0355316	30.7378	5	13.9	43.9679	5	26884193	26874230	546850	26327380	17881900	0
157	93.2	8.95542	32.9312	1256.6	4	7.84	26.3388	5	37364064	37340342	32241091	5099251	3969343	0
158	3.3	1.20332	0.035508	37.1649	3.5	3.42	10.9321	5	21680884	21674017	651114	21022903	33056679	0
159	0.342	0.0094874	0.0562439	1.97194	30	1.43	4.52331	5	32047093	32031086	26619128	5411958	9253902	0
160	0.188	0.00728752	0.0108033	0.542723	30	0.378	1.23967	5	37292025	37257965	16861312	20396653	37843634	3607
161	0.172	0.00897166	0.0696657	2.35912	30	2.46	7.93037	5	45235114	45148815	41399286	3749529	4850487	1922
162	20.8	4.56901	19.1948	712.915	2	0.972	3.12018	5	67632600	67539141	62221411	5317730	1367069	0
163	68.6	1.27311	17.5847	565.734	3	5.18	17.7167	5	38901430	38869031	36914900	1954131	850983	0
164	0.998	0.513359	0.0780419	17.742	12	2.26	7.08953	5	44585351	44483261	8951337	35531924	22881995	0
165	0.532	0.120556	0.0216882	4.26732	30	1.7	5.36616	5	25628648	25540450	10013320	15527130	15688956	0
166	0.16	0.0225856	0.221887	7.33418	30	5.6	19.1532	5	25531087	25512936	21798951	3713985	6314401	0
167	0.61	1.01842	0.161088	35.3854	18	10	32.306	5	23680492	23663333	6734120	16929213	20021135	5275
168	0.354	0.4573	0.759858	36.5148	30	4.82	16.3745	5	45431318	45401429	35864464	9536965	9121786	0
169	0.908	0.298382	3.23956	106.138	12	6	19.8059	5	55896867	55855030	52825510	3029520	1857513	0
170	0.336	0.0288671	0.0345107	1.90133	30	0.598	1.8995	5	30624654	30570075	19822065	10748010	17553516	1411
171	0.102	0.0109351	0.0113409	0.668279	30	0.518	1.67703	5	27481415	27469324	11777603	15691721	28547539	239241
172	0.001	0.0274009	0.0722689	2.99009	30	1.63	5.15594	5	37856150	37836322	25830529	12005793	21712137	7007
173	0.132	0.221599	0.00838425	6.89948	30	3.36	10.7403	5	32620409	32598666	2520144	30078522	45247241	0
174	0.001	0.0351007	0.0183303	1.60293	30	1.47	4.64984	5	29843735	29836353	8305978	21530375	36818376	6304
175	0.001	0.0198411	0.0131479	0.989668	30	0.39	1.27902	5	28853583	28843865	8770011	20073854	33942755	12129
176	1.09	0.0663211	1.24479	39.3332	10	11.1	37.5406	5	40254779	40230614	38052826	2177788	1984671	0
177	0.334	0.0730338	0.0677046	4.22215	30	2.86	9.08456	5	35925057	35889012	19426456	16462556	28297471	1755
178	0.001	0.026438	0.00329385	0.891956	30	0.001	0.5	5	20274695	20263845	4157655	16106190	27551647	11020
179	4.26	1.81766	0.0313174	55.4695	3	4.3	13.4889	5	28497251	28482477	685432	27797045	27157301	0
180	0.436	0.19763	0.0253546	6.68953	30	7.3	24.5246	5	23519660	23515651	1775004	21740647	39860907	0
181	12.5	0.221057	5.4872	171.248	1	10.8	34.8905	5	23879524	23867846	23099772	768074	741381	0
182	0.182	0.0356135	0.00405122	1.18994	30	0.69	2.25313	5	27132318	27127749	3087081	24040668	46133574	8467
183	0.214	0.0288891	0.00286895	0.952741	30	0.76	2.40903	5	31972863	31964880	2266406	29698474	56375737	29557
184	0.11	0.0532008	0.00325786	1.69376	30	1.63	5.1452	5	31108627	31101186	1126947	29974239	56922710	13722
185	0.19	0.0367504	0.00908176	1.37496	30	1.49	4.7131	5	31622571	31616517	3735586	27880931	53673172	7794
186	22.4	0.355923	2.89406	97.4995	13	11.1	37.5406	5	46757985	46730502	44193952	2536550	1953645	0
187	0.132	0.040631	0.012834	1.60395	30	1.82	5.90487	5	30402571	30396836	3688615	26708221	50848858	0
188	0.001	0.042752	0.00191681	1.34006	30	0.654	2.13558	5	33765529	33756376	1114356	32642020	60479322	5788
189	0.196	0.0443552	0.00564641	1.50005	30	0.946	3.03672	5	33083199	33073575	2904430	30169145	55666453	19161
190	3.14	0.194623	0.890886	32.5653	4	2.26	7.08953	5	30060393	30040023	26669757	3370266	5104627	0
191	0.44	0.222434	0.147432	11.096	30	4.12	12.9243	5	33250280	33222469	16861645	16360824	24568780	6716
192	286	0.339545	815.747	24482.6	1.5	19.4	66.9566	5	37873869	37854555	37288113	566442	6760	0
193	44.8	8.83301	1.29079	303.714	4	13.6	43.0189	5	47659319	47614810	14786449	32828361	34693409	0
194	1.57	0.0203751	0.209369	6.89232	30	3.6	11.7809	5	60465184	60352704	56001611	4351093	4870041	0
195	0.254	Excluded before WMS	Excluded before WMS	Excluded before WMS	Excluded before WMS	Excluded before WMS	Excluded before WMS	Excluded before WMS	Excluded before WMS	Excluded before WMS	Excluded before WMS	Excluded before WMS	Excluded before WMS	Excluded before WMS
196	0.001	0.0343138	0.0650725	2.98159	30	2.48	7.99484	5	29426434	29413697	17171937	12241760	22833528	7474
197	0.001	0.0395972	0.0229577	1.87665	30	1.42	4.49168	5	34038378	34030362	8347028	25683334	49357643	45273
198	1.58	4.63093	0.179817	144.323	7	14	44.2842	5	43702008	43680219	4242010	39438209	50078312	0
199	0.582	0.6798	0.261249	28.2315	20	22	75.9301	5	28482224	28475240	7891691	20583549	40535301	146
200	0.001	Excluded before WMS	Excluded before WMS	Excluded before WMS	Excluded before WMS	Excluded before WMS	Excluded before WMS	Excluded before WMS	Excluded before WMS	Excluded before WMS	Excluded before WMS	Excluded before WMS	Excluded before WMS	Excluded before WMS
201	0.14	Excluded before WMS	Excluded before WMS	Excluded before WMS	Excluded before WMS	Excluded before WMS	Excluded before WMS	Excluded before WMS	Excluded before WMS	Excluded before WMS	Excluded before WMS	Excluded before WMS	Excluded before WMS	Excluded before WMS
202	0.314	0.0095148	0.37042	11.398	30	12.4	40.0594	5	42921622	42887978	41835286	1052692	443073	0
203	0.001	Excluded before WMS	Excluded before WMS	Excluded before WMS	Excluded before WMS	Excluded before WMS	Excluded before WMS	Excluded before WMS	Excluded before WMS	Excluded before WMS	Excluded before WMS	Excluded before WMS	Excluded before WMS	Excluded before WMS
204	0.001	0.00823295	0.0197677	0.840021	30	0.464	1.52171	5	26055187	26043451	15844289	10199162	18994333	351
205	1.98	Excluded before WMS	Excluded before WMS	Excluded before WMS	Excluded before WMS	Excluded before WMS	Excluded before WMS	Excluded before WMS	Excluded before WMS	Excluded before WMS	Excluded before WMS	Excluded before WMS	Excluded before WMS	Excluded before WMS
206	0.53	0.00619128	0.777194	23.5016	20	4.54	14.2418	5	59812287	59746085	58226460	1519625	364245	0
207*	0.724	0.458465	1.41367	56.164	15	7.02	23.0724	5	57215594	57189075	49298621	7890454
208	0.19	0.00535095	0.260955	7.98919	30	8.4	27.4295	5	46753621	46729097	45682292	1046805	638459	0
209	10.6	0.144469	17.9636	543.242	1	6.66	21.8892	5	83046041	83001258	81493493	1507765	102363	0
210	0.001	Excluded before WMS	Excluded before WMS	Excluded before WMS	Excluded before WMS	Excluded before WMS	Excluded before WMS	Excluded before WMS	Excluded before WMS	Excluded before WMS	Excluded before WMS	Excluded before WMS	Excluded before WMS	Excluded before WMS
211	0.318	0.241074	0.475767	21.5052	30	8.76	28.605	5	40717586	40696232	32605396	8090836	11039253	0
212	0.001	Excluded before WMS	Excluded before WMS	Excluded before WMS	Excluded before WMS	Excluded before WMS	Excluded before WMS	Excluded before WMS	Excluded before WMS	Excluded before WMS	Excluded before WMS	Excluded before WMS	Excluded before WMS	Excluded before WMS
213	0.001	Excluded before WMS	Excluded before WMS	Excluded before WMS	Excluded before WMS	Excluded before WMS	Excluded before WMS	Excluded before WMS	Excluded before WMS	Excluded before WMS	Excluded before WMS	Excluded before WMS	Excluded before WMS	Excluded before WMS
214	0.288	0.0573412	0.993141	31.5145	30	14.7	48.7368	5	52537220	52508963	49589032	2919931	3811498	0
215	0.216	0.232586	0.0203577	7.5883	30	2.24	7.26754	5	29571723	29543447	8765633	20777814	39223781	0
216	0.168	0.114074	0.0260747	4.20447	30	2.42	7.59144	5	35053190	35033550	6769117	28264433	44619223	0
217	0.624	0.0238844	1.35644	41.4098	18	11.1	37.5406	5	39517504	39487561	38163679	1323882	1275270	0
218	0.166	0.063731	0.00425591	2.03961	30	2.68	8.5128	5	30675257	30665911	1270181	29395730	59983484	0
219	0.126	0.0771434	0.00498999	2.464	30	1.78	5.61869	5	27547953	27529357	972788	26556569	34694869	0
220	0.108	0.0431012	0.0010327	1.32402	30	0.752	2.38367	5	33157900	33149181	484150	32665031	60262956	325
221	0.106	0.0440431	0.00205691	1.383	30	0.202	0.658195	5	21346517	21337082	831108	20505974	34234877	0
222	4.32	0.0676622	3.3204	101.642	3	18.8	58.6108	5	26286828	26273899	25340090	933809	1265586	0
223	0.114	0.0658449	0.00141082	2.01767	30	1.5	4.74473	5	33944591	33939850	414140	33525710	66779477	0
224	0.326	0.0302289	0.533846	16.9222	30	10.7	34.5674	5	40663366	40642802	38200609	2442193	3338215	0
225	2.24	0.810558	0.225781	31.0902	5	3.96	12.959	5	31198454	31171888	11201529	19970359	27613768	0
226	0.378	0.0350815	0.156165	5.7374	30	4.6	15.6271	5	28486798	28471399	21921787	6549612	11964496	0
227	0.001	0.0823046	No Cq	#VALUE!	30	1.66	5.2399	5	23681140	23676886	758241	22918645	44976518	0
228	0.001	0.0801627	0.128896	6.27176	30	3.22	11.1134	5	22840259	22827956	12959279	9868677	17958848	1990
229	2.4	0.084372	1.01492	32.9786	10	4.74	16.1027	5	32833037	32813316	29804790	3008526	4645479	0
230	0.338	0.0780362	0.445266	15.6991	30	5.12	17.3937	5	32797647	32777151	27045604	5731547	9927267	0
231	0.192	0.0857869	0.0178407	3.10883	30	1.8	5.83998	5	32947138	32931845	4246839	28685006	55214361	4429
232	0.001	0.0581021	0.00623736	1.93018	30	1.29	4.07197	5	33303812	33295067	1399884	31895183	59836590	15759
233	0.106	0.0767739	0.00355621	2.4099	30	2.14	6.94309	5	31435235	31428434	602069	30826365	59282949	2947
234	0.001	0.0114972	0.0364209	1.43754	30	0.478	1.54753	5	23368571	23345781	15243726	8102055	14162506	0
235	0.001	0.0108105	0.0112328	0.6613	30	0.346	1.1274	5	29631358	29616146	9188612	20427534	38923954	0
236	0.001	0.0148138	0.0198291	1.03929	30	0.706	2.30538	5	24316377	24307110	10727801	13579309	24666767	0
237	4.04	6.15845	0.480947	199.182	3	17.8	55.4932	5	31936082	31906503	3105384	28801119	28909664	0
238	0.322	0.0990342	0.0750845	5.22356	30	3.18	10.9754	5	27183251	27160033	9761467	17398566	10482151	0
239	0.336	0.155167	0.339572	14.8422	30	1.06	3.63362	5	49610473	49514674	43113251	6401423	8309799	0
240	0.001	Excluded before WMS	Excluded before WMS	Excluded before WMS	Excluded before WMS	Excluded before WMS	Excluded before WMS	Excluded before WMS	Excluded before WMS	Excluded before WMS	Excluded before WMS	Excluded before WMS	Excluded before WMS	Excluded before WMS
241	0.001	0.0460503	0.00859319	1.6393	30	0.966	3.10092	5	21273396	21265742	2856634	18409108	26518060	0
242	1.44	0.438055	2.19907	79.1139	8	10.1	32.6291	5	37922507	37895061	34772369	3122692	2273199	0
243	2	0.751774	6.31829	212.102	5	14.1	46.7476	5	49645886	49619252	46731003	2888249	2467354	0
244	38.4	0.324068	6.38002	201.122	2	7.1	23.3353	5	66190561	66123529	63015475	3108054	1469440	0
245	0.286	0.250181	0.385956	19.0841	30	11.3	38.217	5	24627154	24616003	12421581	12194422	24165220	0
246	0.796	0.0110026	2.0216	60.9781	15	3.44	10.996	5	43239927	43213273	42328766	884507	192270	0
247	0.7	2.71062	0.0200444	81.9198	15	12.8	40.4884	5	42327108	42314690	484772	41829918	45504468	0
248	5.24	2.74657	6.76317	285.292	2	2.28	7.15227	5	47197213	47176488	26244459	20932029	35201228	0
249	0.602	0.786268	0.342949	33.8765	30	14	44.2842	5	51501346	51474520	13469371	38005149	60953814	0
250	0.001	0.0120376	0.0124669	0.735137	30	0.35	1.14784	5	32355912	32328838	13242506	19086332	35418166	0
251	0.001	0.0145806	0.0341932	1.46321	30	0.832	2.67078	5	27317957	27289175	17759907	9529268	17679192	0
252	8.8	6.20935	11.8058	540.454	1.5	5.32	18.1955	5	61163417	61088642	47722474	13366168	11745003	0
253	5.46	3.7288	10.7215	433.51	2	9.12	30.9132	5	45402778	45377662	39162898	6214764	6213921	0
254	1.5	3.80944	0.711321	135.623	8	3.88	12.6972	5	32164676	32143130	6335296	25807834	19135666	0
255	0.364	0.173457	1.0258	35.9776	30	10.9	35.2135	5	39009857	38993377	25088212	13905165	22860442	0
256	0.176	0.0533884	0.344755	11.9443	30	3.32	10.6125	5	44877026	44838912	37951047	6887865	11058461	0
257	0.001	0.059193	0.0169987	2.28575	30	2.22	7.20265	5	34093993	34087358	3603064	30484294	59451355	2289
258	1.97	0.399032	0.024414	12.7034	30	10.4	33.5982	5	21659477	21650879	1178683	20472196	20593661	0
259	0.148	0.106882	0.0121255	3.57023	30	3.3	10.5485	5	33243536	33235008	1377165	31857843	61322824	583
260	1.28	0.821622	0.658275	44.3969	8	4.9	16.6463	5	35892679	35854245	17290178	18564067	21609917	0
261	0.128	0.095115	0.0482994	4.30243	30	2.64	8.38574	5	38587970	38566327	7323171	31243156	62379067	0
262	1.73	2.89178	0.376817	98.0579	6	14	44.2842	5	31507727	31484000	5127183	26356817	23033429	0
263	2.24	2.29255	0.449252	82.2542	5	12.1	39.0903	5	25551797	25537169	3904814	21632355	16815671	0
264	1.12	0.158942	1.91848	62.3227	10	23.8	82.1426	5	27682522	27669548	25654777	2014771	2755599	0
265	5.58	0.258314	1.25519	45.4051	2	2.72	8.63986	5	39255388	39196535	26814544	12381991	16109585	0
266	0.001	0.0340093	0.00371551	1.13174	30	1.44	4.55494	5	33878209	33871694	778911	33092783	62982175	5984
267	0.198	0.557191	0.0681833	18.7612	30	8.94	29.1928	5	29882106	29867961	3938949	25929012	24452726	0
268	0.001	0.0574914	0.0110671	2.05676	30	2.02	6.55376	5	32997828	32992621	2002198	30990423	57842707	5253
269	0.214	0.0943241	0.176514	8.12514	30	2.82	8.9575	5	48795323	48743359	18996479	29746880	18511805	0
270	0.001	0.0379523	0.00251564	1.21404	30	0.638	2.08333	5	30056925	30048511	785470	29263041	53932542	3797
271	0.386	0.110281	2.16403	68.2294	30	19.1	59.5461	5	51738432	51716699	48204756	3511943	4982703	0
272	0.001	Excluded before WMS	Excluded before WMS	Excluded before WMS	Excluded before WMS	Excluded before WMS	Excluded before WMS	Excluded before WMS	Excluded before WMS	Excluded before WMS	Excluded before WMS	Excluded before WMS	Excluded before WMS	Excluded before WMS
273	0.132	0.0236091	0.0128018	1.09233	30	0.588	1.86773	5	33949684	33921438	6180328	27741110	11734176	582
274	1.65	0.0651246	1.48057	46.371	8	5.34	18.2639	5	35747947	35725138	33974860	1750278	2003131	0
275	0.001	0.0627968	0.0635456	3.79027	30	2.56	8.25274	5	23885098	23878552	8378967	15499585	29247363	7788
276	0.116	0.140838	0.0239328	4.94312	30	2.5	8.05932	5	30381434	30372793	2512646	27860147	43117070	0
277	0.162	0.304098	0.0197033	9.71403	30	9.1	30.8454	5	22721074	22711764	1191709	21520055	21363691	3600
278	1	0.0123798	0.0520813	1.93383	30	1.09	3.73646	5	29095206	29082097	17430590	11651507	21973656	12420
279	0.1	0.101332	0.0170983	3.55292	30	2.54	8.18827	5	29498360	29486657	2167755	27318902	46368220	0
280	0.316	0.879208	0.236879	33.4826	30	8.36	27.2989	5	39383489	39340791	14014208	25326583	26716756	0
281	0.11	0.246251	0.0350949	8.44037	30	3.28	10.4846	5	20907270	20894105	2682760	18211345	20009391	0
282	0.001	0.0335795	0.0117191	1.35896	30	1.18	3.72475	5	31922829	31901011	7462386	24438625	42891363	5036
283	0.338	1.33465	0.0180369	40.5808	30	19.3	60.1696	5	37846534	37832711	1040092	36792619	30686577	0
284	0.001	0.010845	0.108438	3.5785	30	1.08	3.70218	5	29863131	29846583	24399378	5447205	9321422	2966
285	0.001	0.017321	0.0311983	1.45558	30	0.648	2.12252	5	34228242	34214505	14192796	20021709	37051221	2371
286	0.264	0.258669	0.438216	20.9066	30	6.46	21.2318	5	41765816	41726214	30517072	11209142	10199985	0
287	0.001	0.0476125	0.00617251	1.61355	30	1.19	3.75631	5	32011138	32000174	2080267	29919907	55170614	5098
288	0.372	0.542392	0.485389	30.8334	30	9.68	32.8113	5	34869195	34833718	19684842	15148876	12935826	0
289	0.362	1.31842	0.0357872	40.6261	30	14.5	48.0737	5	39559968	39542758	1775686	37767072	32921594	0
290	0.134	0.0557124	0.193459	7.47514	30	4	13.0899	5	37264718	37245276	26298029	10947247	20141816	0
291	0.001	0.0356577	0.00348514	1.17428	30	0.872	2.79918	5	32072825	32065914	1094390	30971524	57690926	0
292	0.105	0.0537538	0.00992578	1.91039	30	0.798	2.52948	5	63816388	63807235	3838178	59969057	114751412	0
293	0.001	0.0629632	0.0394022	3.07096	30	1.22	3.85101	5	29500665	29493003	5380549	24112454	46685192	0
294	0.1	0.0484062	0.0035217	1.55784	30	0.48	1.554	5	33573848	33566767	1050194	32516573	61596756	0
295	0.001	0.033884	0.00269946	1.0975	30	0.612	1.94397	5	29125110	29118244	889487	28228757	54766828	0
296	0.1	0.0415432	0.00667605	1.44658	30	0.566	1.79785	5	34647449	34641389	2501224	32140165	62390685	343
297	0.382	0.901521	0.0418313	28.3006	30	25	83.0675	5	27768840	27758959	1480206	26278753	29210424	0
298	0.104	0.0537246	0.00933914	1.89191	30	1.19	3.75631	5	33622191	33613344	2308277	31305067	60428830	0
299	0.308	0.170449	0.0033423	5.21375	30	4.54	15.4233	5	22661274	22654821	287602	22367219	29152452	0
300	0.001	0.0562591	0.0020305	1.74869	30	0.48	1.554	5	20301912	20296120	296296	19999824	37029531	2714
301	0.001	0.055194	0.00262338	1.73452	30	0.992	3.18439	5	24829638	24825480	540037	24285443	45236394	1638
302	0.001	0.0831455	0.00476784	2.6374	30	2.52	8.12379	5	31874316	31867866	833258	31034608	59541018	1506
303	9.24	2.01577	1.95625	119.161	3	12.4	40.0594	5	39962863	39916697	18377375	21539322	34168818	0
304	0.001	0.0843738	0.00243447	2.60425	30	2.48	7.99484	5	26868511	26861459	297886	26563573	44416665	302
305	0.114	0.0433685	0.00137013	1.34216	30	0.73	2.31393	5	32243814	32235699	429181	31806518	59846961	3196
306	0.001	0.0562906	0.0218029	2.34281	30	1.16	3.97642	5	28410746	28404637	5017057	23387580	45837080	7578
307	0.16	0.061445	0.00792293	2.08104	30	2.02	6.55376	5	27609393	27603414	1085057	26518357	52238749	5475
308	0.162	0.0442065	0.00276063	1.40901	30	1.75	5.52399	5	32232733	32227923	351812	31876111	63253785	3852
309	0.124	0.047864	0.00425189	1.56348	30	1.34	4.2298	5	26565516	26560390	766174	25794216	49863131	8543
310	0.194	0.0970963	0.0919113	5.67023	30	4.14	12.987	5	36884546	36844010	16364759	20479251	38067252	430
311	0.154	0.154274	0.00796859	4.86728	30	2.56	8.13163	5	24334581	24314320	1204496	23109824	31081238	0
312	0.212	0.00593576	0.000698309	0.199022	30	0.168	0.54741	5	31069699	31062500	976160	30086340	58167509	0
313	0.334	0.00873039	0.0666181	2.26046	30	1.05	3.59934	5	36354561	36333646	28072594	8261052	15058308	876
314	0.338	0.011444	0.340076	10.5456	30	3.9	12.7626	5	39811266	39782498	37746037	2036461	2438195	0
315	3.78	0.796001	7.61006	252.182	4	15.1	50.063	5	54249580	54222485	51664787	2557698	1540949	0
316	1.62	0.598497	3.96435	136.885	8	10.9	35.2135	5	44061982	44039723	40399113	3640610	3936157	0
317	3.16	0.290473	6.74345	211.018	4	14.4	47.7422	5	44116478	44095092	42622292	1472800	1141684	0
318	0.318	0.00863088	0.00832667	0.508726	30	0.458	1.50203	5	32847895	32838567	7759893	25078674	48755823	5831
319	0.704	0.0121617	0.694971	21.214	18	3.62	11.8463	5	50456542	50371326	48767143	1604183	593817	0
320	0.364	0.567276	0.0329728	18.0075	30	7.94	26.6747	5	37229409	37204089	2366194	34837895	41011917	0
321	0.374	0.397532	0.0422462	13.1933	30	10.9	35.2135	5	24680646	24664838	2401484	22263354	22492388	0
322	7.22	3.16929	11.1962	430.965	2	8	26.8763	5	84233148	84171028	77308701	6862327	4930053	0
323	0.966	1.06673	0.242617	39.2803	15	6.32	20.8622	5	43306649	43193384	20386859	22806525	26043735	0
324	0.244	0.0520995	0.0535999	3.17098	30	1.64	5.17677	5	31970129	31960288	11678102	20282186	39428968	942
325	0.986	0.0763408	0.537978	18.4296	15	2.46	7.93037	5	51376654	51278097	47936174	3341923	3955893	0
326	0.238	0.0888351	0.196042	8.5463	30	1.73	5.46086	5	32702015	32657070	28168733	4488337	6250215	221
327	0.236	0.0317302	0.131356	4.89258	30	2.5	8.05932	5	30988662	30975054	21943886	9031168	16938048	0
328	0.48	0.0493795	0.199657	7.47109	30	5.54	18.9479	5	30629594	30593349	23737789	6855560	10183323	0
329	2.66	4.86256	0.567801	162.911	6	7.58	25.4653	5	23633543	23608115	7399045	16209070	13457810	0
330	0.412	0.0261817	0.0357174	1.85697	30	0.776	2.45974	5	26474887	26466477	10293916	16172561	30837493	2513
331	0.992	0.0571996	0.0326293	2.69487	30	3.14	10.8373	5	29644028	29624401	13828912	15795489	28838553	0
332	1.22	0.0485307	1.66618	51.4413	10	6.38	21.0603	5	39672217	39644362	38196480	1447882	1340980	0
333	2.98	0.941641	0.538868	44.4153	8	5.42	18.5375	5	26467120	26441980	13851310	12590670	18255399	0
334	1.89	0.426738	0.109007	16.0724	20	2.8	8.89397	5	28679182	28648634	11319308	17329326	19705661	0
335	0.382	0.0305153	0.00427228	1.04363	30	0.812	2.57386	5	29706172	29701470	1533135	28168335	54916816	58796
336	0.446	Excluded before WMS	Excluded before WMS	Excluded before WMS	Excluded before WMS	Excluded before WMS	Excluded before WMS	Excluded before WMS	Excluded before WMS	Excluded before WMS	Excluded before WMS	Excluded before WMS	Excluded before WMS	Excluded before WMS
337	0.17	0.0140693	0.135483	4.48657	30	3.48	11.1239	5	29332481	29317502	25498852	3818650	6300404	0
338	0.386	0.0153685	0.258486	8.21564	30	8.1	26.4498	5	22302513	22290530	20850339	1440191	2174991	0
339	3.32	0.0282676	0.0180399	1.38923	30	1.29	4.07197	5	49669745	49357786	32900346	16457440	11288418	0
340	1.42	0.184977	1.74496	57.8982	10	23.8	82.1426	5	31810007	31793517	29968900	1824617	1751387	0
341	0.368	0.0160376	0.105787	3.65473	30	3.06	10.5612	5	31189082	31173931	26507028	4666903	7891849	0
342	0.162	0.010942	0.00444098	0.461488	30	0.001	0.5	5	4190563	4185620	997864	3187756	4825909	0
343	0.268	0.0139645	0.0661793	2.40431	30	0.866	2.77992	5	26076305	26063824	20907404	5156420	8534277	0
344	0.276	0.013239	0.0392346	1.57421	30	0.534	1.72883	5	28905903	28893140	19415003	9478137	16380321	0
345	0.322	0.0810372	0.0061811	2.61655	30	1.71	5.39773	5	36832919	36821990	776032	36045958	29691948	0
346	112	4.36066	99.9858	3130.39	2	5.08	17.2578	5	61044890	61004312	59371452	1632860	499122	0
347	2.38	0.0100781	0.0258099	1.07664	30	1.66	5.2399	5	69251411	68623791	64379680	4244111	364098	0
348	0.476	0.0176954	0.547691	16.9616	25	4.12	12.9243	5	37717584	37691179	36041044	1650135	1981383	0
349	0.56	0.0296296	0.0974516	3.81244	30	1.05	3.59934	5	24967607	24954126	17046013	7908113	12229737	0
350	0.652	0.01408	0.684224	20.9491	18	4	12.5478	5	35265366	35246615	34024209	1222406	1184479	0
351	2.78	0.939912	5.97588	207.474	5	11.2	37.8788	5	45757148	45733215	43160890	2572325	1755756	0
352	4.18	0.613982	9.59427	306.247	3	9.2	31.1843	5	53447010	53409536	51573610	1835926	1533221	0
353	1.4	0.0141199	2.06039	62.2353	10	7.24	23.7954	5	51033189	50999047	49805368	1193679	364148	0
354	0.35	0.0100715	0.0457299	1.67404	30	0.744	2.35831	5	27433235	27422512	16225329	11197183	21291767	0
355	0.352	0.0132038	0.0890243	3.06684	30	5.32	18.1955	5	31562547	31553677	28276220	3277457	4942132	0
356	0.822	0.307693	0.0568119	10.9351	30	7.38	24.7934	5	27229735	27221424	4719264	22502160	22815929	0
357	0.616	0.209308	0.538313	22.4286	20	11.9	38.4441	5	27546962	27535322	18225311	9310011	13438143	0
358	0.238	0.182248	0.0142062	5.89362	30	3.18	10.9754	5	32004646	31982803	2766640	29216163	47048738	0
359	0.292	0.0577052	0.00191579	1.78863	30	0.302	0.984034	5	36577985	36570259	396654	36173605	71627071	6017
360	0.434	0.0612032	0.00165009	1.8856	30	1.64	5.17677	5	38597652	38590894	330590	38260304	72127685	0
361	0.89	0.13873	0.0219944	4.82175	30	4.2	13.1752	5	30653619	30640048	3250748	27389300	41948878	0
362	0.578	0.989685	0.176723	34.9922	25	11.3	38.217	5	28766696	28743860	9104164	19639696	29220208	0
363	5.98	0.0635141	2.83773	87.0373	4	3.88	12.6972	5	66690641	66587101	64592449	1994652	789604	0
364	1.44	0.06139	1.67487	52.0877	10	2.26	7.08953	5	64520057	64429899	62001636	2428263	1431408	0
365	0.13	0.0629313	0.103265	4.98588	30	2.88	9.14808	5	24055590	24045067	10406711	13638356	25748641	0
366	1.65	0.0197927	0.634208	19.62	15	1.58	4.99779	5	55484020	55321634	52415053	2906581	810263	0
367	1.22	1.11072	0.216396	39.8133	10	6.06	20.004	5	28470266	28444380	8614772	19829608	18086767	0
368	0.33	0.0482798	0.0525492	3.02487	30	0.578	1.83597	5	20964782	20957580	7515333	13442247	25645549	0
369	0.332	0.0866335	0.0163288	3.08887	30	2.42	7.59144	5	31720586	31709062	3007642	28701420	52879612	233
370**	0.001	0.00114833	0.000897525	0.0569258	30	0	NA	9.4	177539	177467	81243	96224	31010	0
371**	0.001	0.000223978	0.00218096	0.0954289	30	0	NA	9.4	355861	355646	286682	68964	29581	0
372***	0.142	0.00331744	Not tested	4.26	30	0	18.5185	9.4	2257908	2257422	141241	2116181	4011515	0
373***	0.138	0.00394733	Not tested	4.14	30	0	19.1863	9.4	2010039	2009559	241095	1768464	3351285	0
374**	0.001	0.000520527	0.000636718	0.0491015	30	0	NA	9.4	106786	106702	63440	43262	7221	0
375**	0.001	7.66906e-05	0.000184118	0.0355235	30	0	NA	9.4	31995	31974	15970	16004	0	0
376**	0.001	0.00047718	0.000466839	0.0440052	30	0	NA	9.4	300745	300485	152908	147577	32431	0
377**	0.001	0.000324234	0.00253572	0.106072	30	0	NA	9.4	332236	332035	283567	48468	6722	0
378**	0.001	0.000448222	9.06921e-05	0.0327208	30	0	NA	9.4	52657	52612	24396	28216	5069	0
379**	0.001	2.23467e-05	4.35703e-05	0.0313071	30	0	NA	9.4	24113	24079	15167	8912	0	0
380**	0.001	0.00012295	0.00063831	0.0491493	30	0	NA	9.4	72411	72326	46143	26183	0	0
381**	0.001	0.000926902	0.000213092	0.0363928	30	0	NA	9.4	36923	36884	23062	13822	0	0
382***	0.001	0.00450136	Not tested	0.03	30	0	14.5741	9.4	792521	792016	145755	646261	639064	0
383***	0.126	0.00360426	Not tested	3.78	30	0	20.2395	9.4	832501	832101	126062	706039	835493	0
384***	0.226	0.0103683	Not tested	6.78	30	0.3	36.7924	9.4	4785610	4784361	354875	4429486	6587115	0
386***	0.236	0.00359062	Not tested	7.08	30	0	33.414	9.4	219256	218967	94802	124165	38001	0
* Sample with double sampling time points
** Negative Control
*** Positive Control
