## Supplementary Tables for "Outbreak and Postnatal Antibiotic Exposures Drive the Development Trajectory of the Nasopharyngeal Microbiota in the First Year of Life": Supplementary Table E6.xlsx

### Sheet: Sheet1
Variable	Alpha diversity (Shannon)		RT-PCR (log10 bacterial DNA)
	LRT p-value	Significance	LRT p-value	Significance
Timepoint	8.52e-07	***	1.83e-11	***
PMA (Post-Menstrual Age)	5.52e-07	***	7.49e-09	***
DOL (Day of Life)	7.19e-07	***	0.628	ns
Mode of birth	0.754	ns	0.742	ns
Sex	0.785	ns	0.773	ns
Birth weight group	0.438	ns	0.718	ns
Gestational age group	0.568	ns	0.409	ns
AB in pregnancy	0.902	ns	0.615	ns
Early AB duration	0.681	ns	0.235	ns
Late AB duration	0.644	ns	0.052	ns
ROM time	0.308	ns	0.962	ns
LOS (yes/no)	0.801	ns	0.054	ns
LOS pathogen	0.830	ns	0.269	ns
AB in pregnancy (yes/no)	0.776	ns	0.610	ns
IAP	0.710	ns	0.936	ns
IAP (yes/no)	0.563	ns	0.989	ns
*** p < 0.001; ns = not significant.
¹ Shannon model: lmer(Shannon ~ [variable] + (1 | KODE.NP), REML = FALSE)
² RT-PCR model: lmer(log10(Bact_DNA) ~ [variable] + (1 | KODE.NP), REML = FALSE)
³ LRT = Likelihood Ratio Test comparing full vs null model.
⁴ All models include infant ID as random effect.
⁵ Software: lme4, lmerTest packages in R
