## Supplementary Tables for "Outbreak and Postnatal Antibiotic Exposures Drive the Development Trajectory of the Nasopharyngeal Microbiota in the First Year of Life": Supplementary Table E7.xlsx

### Sheet: Between-Group
Between-group pairwise PERMANOVA at each time point (adjusted for gestational age group)
Time point	Comparison	R²	F	p-value	p.adj	Significance
1	Early AB vs Naive	0.0187	0.625	0.908	0.908	ns
1	Early AB vs Other AB	0.0256	0.869	0.643	0.723	ns
1	Other AB vs Naive	0.0355	1.095	0.355	0.710	ns
2	Early AB vs Naive	0.0303	1.186	0.238	0.710	ns
2	Early AB vs Other AB	0.0235	0.883	0.599	0.723	ns
2	Other AB vs Naive	0.0259	0.984	0.443	0.710	ns
3	Early AB vs Naive	0.0258	1.072	0.359	0.710	ns
3	Early AB vs Other AB	0.0349	1.310	0.145	0.653	ns
3	Other AB vs Naive	0.0281	0.976	0.470	0.710	ns
4	Early AB vs Naive	0.0323	1.373	0.085	0.653	ns
4	Early AB vs Other AB	0.0228	0.961	0.502	0.710	ns
4	Other AB vs Naive	0.0299	1.086	0.348	0.710	ns
5	Early AB vs Naive	0.0532	1.618	0.036	0.648	ns
5	Early AB vs Other AB	0.0246	0.895	0.617	0.723	ns
5	Other AB vs Naive	0.0451	1.051	0.371	0.710	ns
6	Early AB vs Naive	0.0253	0.942	0.513	0.710	ns
6	Early AB vs Other AB	0.0335	1.281	0.120	0.653	ns
6	Other AB vs Naive	0.0229	0.824	0.741	0.785	ns
* p < 0.05; ** p < 0.01; *** p < 0.001; ns = not significant.
¹ PERMANOVA with 999 permutations; by = 'margin'; Aitchison distance.
² Gestational age group included as covariate.
³ p.adj: Benjamini-Hochberg correction across all pairwise comparisons.
⁴ Model: adonis2(dist ~ Gest_group + AB_groups, by = 'margin', permutations = 999)

### Sheet: Within-Group Overall
Within-group overall PERMANOVA across time points (infant ID as strata)
AB Group	R²	F	p-value	p.adj	Significance
Only Early Antibiotics	0.0986	2.624	0.001	0.001	**
Naive	0.0988	2.084	0.001	0.001	**
Other Antibiotics	0.0789	1.679	0.001	0.001	**
** p < 0.01; *** p < 0.001; ns = not significant.
¹ PERMANOVA with 999 permutations; by = 'margin'; Aitchison distance.
² Infant ID used as strata to account for repeated measures.
³ p.adj: Benjamini-Hochberg correction across three groups.
⁴ Model: adonis2(dist ~ Timepoint_new, strata = KODE.NP, by = 'margin', permutations = 999)

### Sheet: Within-Group Pairwise
Within-group pairwise time point comparisons (infant ID as strata)
AB Group	Comparison	R²	F	p-value	p.adj	Significance
Only Early Antibiotics	1 vs 2	0.0355	1.362	0.025	0.029	*
Only Early Antibiotics	1 vs 3	0.0408	1.659	0.009	0.011	*
Only Early Antibiotics	1 vs 4	0.0599	2.550	0.001	0.002	**
Only Early Antibiotics	1 vs 5	0.0620	2.577	0.001	0.002	**
Only Early Antibiotics	1 vs 6	0.0534	2.089	0.007	0.010	*
Only Early Antibiotics	2 vs 3	0.0273	1.124	0.039	0.042	*
Only Early Antibiotics	2 vs 4	0.0798	3.555	0.001	0.002	**
Only Early Antibiotics	2 vs 5	0.1035	4.619	0.001	0.002	**
Only Early Antibiotics	2 vs 6	0.0913	3.820	0.001	0.002	**
Only Early Antibiotics	3 vs 4	0.0380	1.701	0.001	0.002	**
Only Early Antibiotics	3 vs 5	0.0622	2.787	0.001	0.002	**
Only Early Antibiotics	3 vs 6	0.0853	3.730	0.001	0.002	**
Only Early Antibiotics	4 vs 5	0.0215	0.944	0.096	0.096	ns
Only Early Antibiotics	4 vs 6	0.0722	3.192	0.001	0.002	**
Only Early Antibiotics	5 vs 6	0.0581	2.466	0.001	0.002	**
Naive	1 vs 2	0.0510	1.772	0.001	0.002	**
Naive	1 vs 3	0.0696	2.468	0.001	0.002	**
Naive	1 vs 4	0.0956	3.382	0.001	0.002	**
Naive	1 vs 5	0.1060	2.608	0.016	0.023	*
Naive	1 vs 6	0.0721	2.407	0.001	0.002	**
Naive	2 vs 3	0.0186	0.719	0.148	0.159	ns
Naive	2 vs 4	0.0437	1.691	0.001	0.002	**
Naive	2 vs 5	0.0660	1.908	0.031	0.039	*
Naive	2 vs 6	0.0777	3.034	0.001	0.002	**
Naive	3 vs 4	0.0230	0.872	0.028	0.038	*
Naive	3 vs 5	0.0450	1.272	0.119	0.137	ns
Naive	3 vs 6	0.0752	2.926	0.001	0.002	**
Naive	4 vs 5	0.0355	0.958	0.393	0.393	ns
Naive	4 vs 6	0.0753	2.852	0.001	0.002	**
Naive	5 vs 6	0.0534	1.411	0.016	0.023	*
Other Antibiotics	1 vs 2	0.0377	1.331	0.108	0.125	ns
Other Antibiotics	1 vs 3	0.0399	1.289	0.071	0.089	ns
Other Antibiotics	1 vs 4	0.0521	1.814	0.010	0.015	*
Other Antibiotics	1 vs 5	0.0645	2.069	0.001	0.003	**
Other Antibiotics	1 vs 6	0.0450	1.602	0.001	0.003	**
Other Antibiotics	2 vs 3	0.0216	0.730	0.446	0.446	ns
Other Antibiotics	2 vs 4	0.0493	1.814	0.002	0.004	**
Other Antibiotics	2 vs 5	0.0648	2.218	0.002	0.004	**
Other Antibiotics	2 vs 6	0.0514	1.950	0.011	0.015	*
Other Antibiotics	3 vs 4	0.0442	1.479	0.003	0.006	**
Other Antibiotics	3 vs 5	0.0736	2.302	0.001	0.003	**
Other Antibiotics	3 vs 6	0.0544	1.897	0.001	0.003	**
Other Antibiotics	4 vs 5	0.0251	0.799	0.243	0.260	ns
Other Antibiotics	4 vs 6	0.0528	1.953	0.001	0.003	**
Other Antibiotics	5 vs 6	0.0482	1.622	0.004	0.007	**
* p < 0.05; ** p < 0.01; *** p < 0.001; ns = not significant.
¹ PERMANOVA with 999 permutations; by = 'margin'; Aitchison distance.
² Infant ID used as strata to account for repeated measures.
³ p.adj: Benjamini-Hochberg correction within each AB group (15 comparisons).
⁴ Model: adonis2(dist ~ Timepoint_new, strata = KODE.NP, by = 'margin', permutations = 999)
