## Supplementary Tables for "Outbreak and Postnatal Antibiotic Exposures Drive the Development Trajectory of the Nasopharyngeal Microbiota in the First Year of Life": Supplementary Table E8.xlsx

### Sheet: Table E5 PERMANOVA
Supplementary Table E8. PERMANOVA Results for Nasopharyngeal Microbiota Composition
Model formulas:
Section 1 (Single-factor): adonis2(Aitchison distance ~ Variable, permutations = 999)
Section 2 (GA-corrected): adonis2(Aitchison distance ~ Gest_group + Variable, permutations = 999, by = 'margin')
Section 3 (Within-infant): adonis2(Aitchison distance ~ Gest_group + Variable, permutations = 999, by = 'margin', strata = KODE.NP)
p-values adjusted using Benjamini-Hochberg (BH) correction across all variables within each section
SECTION 1: Single-factor PERMANOVA (univariate, without strata)
Variable	Df	R² (%)	F	p	p.adj	Sig.
Inter-individual variation (Patient ID)	65	33.84	2.085	0.001	0.002	**
Sampling time points	5	6.47	4.495	0.001	0.002	**
Postmenstrual age (PMA)	10	7.68	2.662	0.001	0.002	**
Days of life (DOL)	1	2.86	9.671	0.001	0.002	**
Mode of birth	1	0.41	1.353	0.082	0.091	ns
Sex	1	0.36	1.194	0.173	0.182	ns
Birth weight group	2	1.17	1.942	0.001	0.002	**
Gestational age group	3	1.90	2.111	0.001	0.002	**
ROM duration	1	0.31	1.018	0.433	0.433	ns
AB group (Naive/Only Early/Others)	2	1.28	2.128	0.001	0.002	**
AB during pregnancy (YN)	1	0.60	1.979	0.005	0.009	**
IAP	2	1.23	2.045	0.001	0.002	**
Late AB	1	0.75	2.474	0.001	0.002	**
LOS (pathogen)	3	1.39	1.536	0.013	0.018	*
Outbreak status	1	1.75	5.851	0.001	0.002	**
SECTION 2: GA-corrected PERMANOVA (corrected for gestational age, without strata)
Variable	Df	R² (%)	F	p	p.adj	Sig.
Sampling time points	5	6.52	4.588	0.001	0.001	***
Postmenstrual age (PMA)	10	7.55	2.643	0.001	0.001	***
Days of life (DOL)	1	2.86	9.792	0.001	0.001	***
AB group (Naive/Only Early/Others)	2	1.13	1.894	0.001	0.001	***
AB during pregnancy (YN)	1	0.65	2.187	0.001	0.001	***
IAP	2	1.15	1.927	0.001	0.001	***
Late AB	1	0.56	1.883	0.006	0.007	**
LOS (pathogen)	3	1.25	1.389	0.039	0.039	*
Outbreak status	1	1.60	5.403	0.001	0.001	***
SECTION 3: Within-infant PERMANOVA (GA-corrected + strata = infant ID)
Variable	Df	R² (%)	F	p	p.adj	Sig.
Sampling time points	5	6.52	4.588	0.001	0.003	**
Postmenstrual age (PMA)	10	7.55	2.643	0.001	0.003	**
Days of life (DOL)	1	2.86	9.792	0.001	0.003	**
AB group (Naive/Only Early/Others)	2	1.13	1.894	1.000	1.000	ns
AB during pregnancy (YN)	1	0.65	2.187	1.000	1.000	ns
IAP	2	1.15	1.927	1.000	1.000	ns
Late AB	1	0.56	1.883	1.000	1.000	ns
LOS (pathogen)	3	1.25	1.389	1.000	1.000	ns
Outbreak status	1	1.60	5.403	0.774	1.000	ns
Significance: *** p.adj < 0.001; ** p.adj < 0.01; * p.adj < 0.05; ns = not significant
Green shading indicates statistically significant associations (p.adj < 0.05)
COVARIATE SELECTION RATIONALE:
Gestational age (GA) was selected as the sole covariate in downstream analyses for the following reasons:
1. Birth weight group — significantly associated with microbiota composition (R² = 1.17%, p.adj = 0.002) but collinear with GA (r = 0.89); including both would result in over-adjustment.
2. Antibiotic use during pregnancy — significantly associated (R² = 0.60%, p.adj = 0.009) but partially reflected in the antibiotic exposure group classification; correcting for both would remove meaningful biological signal.
3. Mode of birth, sex, and ROM duration — not significantly associated with microbiota composition (all p.adj > 0.05); no correction required.
4. Outbreak status — not significantly different between antibiotic exposure groups at baseline (Fisher's exact test: p = 0.137); GA correction already applied. No additional correction required.
WITHIN-INFANT PERMANOVA NOTE:
In Section 3, permutations are restricted within each infant (strata = infant ID) to account for repeated measures. This approach correctly tests within-infant variables (postnatal age measures: sampling time point, PMA, DOL) but cannot assess between-infant constant variables (AB group, outbreak status, GA, prenatal antibiotics), which show p = 1.000. This is a known statistical constraint of re…
AB = antibiotic; DOL = days of life; GA = gestational age; IAP = intrapartum antibiotic prophylaxis; LOS = late-onset sepsis; PMA = postmenstrual age; ROM = rupture of membranes; YN = yes/no.
