## Supplementary Tables for "Outbreak and Postnatal Antibiotic Exposures Drive the Development Trajectory of the Nasopharyngeal Microbiota in the First Year of Life": Supplementary_Table E9.xlsx

### Sheet: Categorical vs Categorical
Collinearity Assessment — Categorical vs Categorical Variables (Cramér's V)
Variable 1	Variable 2	Test	p-value	Cramér's V	p-adj	Significance
Mode of birth	Sex	Chi-square	0.594	0.12	0.719	ns
Mode of birth	Birth weight group	Fisher	0.313	0.235	0.528	ns
Mode of birth	PMA	Fisher	0.6	0.246	0.719	ns
Mode of birth	Gestational age group	Fisher	0.449	0.234	0.622	ns
Mode of birth	AB group (Naive/Only Early/Others)	Chi-square	0.412	0.187	0.599	ns
Mode of birth	AB during pregnancy (YN)	Fisher	1	0	1	ns
Mode of birth	IAP	Fisher	0.033	0.354	0.098	ns
Sex	Birth weight group	Fisher	0.25	0.231	0.475	ns
Sex	PMA	Fisher	0.079	0.407	0.204	ns
Sex	Gestational age group	Fisher	0.14	0.338	0.316	ns
Sex	AB group (Naive/Only Early/Others)	Fisher	0.746	0.123	0.789	ns
Sex	AB during pregnancy (YN)	Fisher	0.296	0.176	0.528	ns
Sex	IAP	Fisher	0.543	0.169	0.698	ns
Birth weight group	PMA	Fisher	0.0009	0.476	0.006	**
Birth weight group	Gestational age group	Fisher	0.0004	0.438	0.004	**
Birth weight group	AB group (Naive/Only Early/Others)	Fisher	0.019	0.339	0.063	ns
Birth weight group	AB during pregnancy (YN)	Fisher	0.337	0.233	0.528	ns
Birth weight group	IAP	Fisher	0.672	0.182	0.733	ns
PMA	Gestational age group	Fisher	0.0001	0.82	0.002	**
PMA	AB group (Naive/Only Early/Others)	Fisher	0.06	0.391	0.166	ns
PMA	AB during pregnancy (YN)	Fisher	0.669	0.233	0.733	ns
PMA	IAP	Fisher	0.633	0.284	0.733	ns
Gestational age group	AB group (Naive/Only Early/Others)	Fisher	0.017	0.382	0.062	ns
Gestational age group	AB during pregnancy (YN)	Fisher	0.1	0.328	0.24	ns
Gestational age group	IAP	Fisher	0.416	0.253	0.599	ns
AB group (Naive/Only Early/Others)	AB during pregnancy (YN)	Fisher	0.0004	0.54	0.004	**
AB group (Naive/Only Early/Others)	IAP	Fisher	0.192	0.23	0.407	ns
AB during pregnancy (YN)	IAP	Fisher	1	0.139	1	ns
Legend:	*** p.adj < 0.001 (Very strong)	** p.adj < 0.01 (Strong)	* p.adj < 0.05 (Moderate)	ns = not significant

### Sheet: Continuous vs Categorical
Collinearity Assessment — Continuous vs Categorical Variables (Kruskal-Wallis)
Numeric Variable	Categorical Variable	Test	p-value	p-adj	Significance
DOL	Mode of birth	Kruskal-Wallis	0.228	0.41	ns
DOL	Sex	Kruskal-Wallis	0.329	0.487	ns
DOL	Birth weight group	Kruskal-Wallis	0.622	0.691	ns
DOL	PMA	Kruskal-Wallis	0.482	0.603	ns
DOL	Gestational age group	Kruskal-Wallis	0.351	0.487	ns
DOL	AB group (Naive/Only Early/Others)	Kruskal-Wallis	0.653	0.691	ns
DOL	AB during pregnancy (YN)	Kruskal-Wallis	0.078	0.28	ns
DOL	IAP	Kruskal-Wallis	0.14	0.388	ns
ROM duration	Mode of birth	Kruskal-Wallis	0.015	0.068	ns
ROM duration	Sex	Kruskal-Wallis	0.213	0.41	ns
ROM duration	Birth weight group	Kruskal-Wallis	0.171	0.388	ns
ROM duration	PMA	Kruskal-Wallis	0.697	0.697	ns
ROM duration	Gestational age group	Kruskal-Wallis	0.34	0.487	ns
ROM duration	AB group (Naive/Only Early/Others)	Kruskal-Wallis	0.0004	0.004	**
ROM duration	AB during pregnancy (YN)	Kruskal-Wallis	1.1e-06	2e-05	***
ROM duration	IAP	Kruskal-Wallis	0.173	0.388	ns
Legend:	*** p.adj < 0.001	** p.adj < 0.01	* p.adj < 0.05	ns = not significant

### Sheet: Continuous vs Continuous
Collinearity Assessment — Continuous vs Continuous Variables (Spearman Correlation)
Variable 1	Variable 2	Test	Spearman rho	p-value	p-adj	Significance
DOL	ROM duration	Spearman	-0.179	0.209	0.209	ns

### Sheet: Summary — Key Collinear Pairs
Summary of Key Collinear Variable Pairs
Variable 1	Variable 2	Cramér's V	Significance	Interpretation
PMA	Gestational age group	0.82	**	Essentially the same variable — NEVER use together
Birth weight group	PMA	0.476	**	Strong biological dependence
Birth weight group	Gestational age group	0.438	**	Strong biological dependence
